# Pathogenic paralogous variants can be used to apply the ACMG PS1 and PM5 variant interpretation criteria

**DOI:** 10.1101/2023.08.22.23294353

**Authors:** Tobias Brünger, Alina Ivaniuk, Eduardo Pérez-Palma, Ludovica Montanucci, Stacey Cohen, Lacey Smith, Shridhar Parthasarathy, Ingo Helbig, Michael Nothnagel, Patrick May, Dennis Lal

## Abstract

**Purpose:** The majority of missense variants in clinical genetic tests are classified as variants of uncertain significance. Broadening the evidence of the PS1 and PM5 criteria has the potential to increase conclusive variant interpretation.

**Methods:** We hypothesized that incorporation of pathogenic missense variants in conserved residues across paralogous genes can increase the number of variants where ACMG PS1/PM5 criteria can be applied. We mapped over 2.5 million pathogenic and general population variants from ClinVar, HGMD, and gnomAD databases onto 9,990 genes and aligned these by gene families. Subsequently, we developed a novel framework to extend PS1/PM5 by incorporating pathogenic paralogous variants annotations (para-PS1/PM5).

**Results:** We demonstrate that para-PS1/PM5 criteria increase the number of classifiable amino acids 3.6-fold compared to PS1 and PM5. Across all gene families with at least two disease-associated genes, the calculated likelihood ratios suggest moderate evidence for pathogenicity. Moreover, for 36 genes, the extended para-PS1/PM5 criteria reach strong evidence level.

**Conclusion:** We show that single pathogenic paralogous variants incorporation at paralogous protein positions increases the applicability of the PS1 and PM5 criteria, likely leading to a reduction of variants of uncertain significance across many monogenic disorders. Future iterations of the ACMG guidelines may consider para-PS1 and para-PM5.
