## Supplementary Table 1 for "Pathogenic paralogous variants can be used to apply the ACMG PS1 and PM5 variant interpretation criteria": SupplementaryTable2.xlsx

### Sheet: SupplementaryTable2
Supplementary Table 2: Evaluation of evidence strength for para-PS1/PM5 criteria on a gene-wise basis. This table presents the evidence strength for the para-PS1/PM5 criteria, focusing on those genes where these criteria provide at least significant supporting evidence for pathogenicity at the gene level. *The methodology employed for this evaluation follows the approach proposed by Tavtigian et …
Gene in gene family	Gene	Criteria	Evidence strength*	(likely)-Pathogenic variant in target gene		Control variant in target gene		LR+
				Paralogous pathogenic variants	No paralogous pathogeni variant	Paralogous pathogenic variants	No paralogous pathogeni variant
RYR3_RYR2_RYR1	RYR2	para-PM5	Supporting	47	251	49	1178	3.94939
RYR3_RYR2_RYR1	RYR1	para-PM5	Supporting	51	410	49	1637	3.80654
NR3C1_NR3C2_PGR_AR_NR4A3_NR4A2_NR4A1	NR3C1	para-PM5	Strong	2	19	1	234	22.381
LHCGR_FSHR_TSHR	TSHR	para-PM5	Supporting	12	100	11	250	2.54221			2
LHCGR_FSHR_TSHR	FSHR	para-PM5	Supporting	6	19	18	259	3.69333
POMT1_POMT2	POMT1	para-PM5	Moderate	2	29	2	256	8.32258
VIM_DES_PRPH_GFAP_INA_NEFL	DES	para-PM5	Supporting	11	57	10	121	2.11912
CFHR5_CFHR4_F13B	CFHR5	para-PM5	Moderate	1	9	3	222	7.5
SLC17A6_SLC17A7_SLC17A8_SLC17A5_SLC17A2_SLC17A4_SLC17A3_SLC17A1_SLC17A9	SLC17A5	para-PM5	Moderate	1	10	2	159	7.31818
HSD11B2_HSD17B2_RDH16_HSD17B6_RDH5_SDR9C7_DHRS9_BDH1_HSD17B1_RDH8_DHRS7C_DHRS7B_DHRS7_KDSR	RDH5	para-PM5	Moderate	3	27	1	101	10.2
HSD11B2_HSD17B2_RDH16_HSD17B6_RDH5_SDR9C7_DHRS9_BDH1_HSD17B1_RDH8_DHRS7C_DHRS7B_DHRS7_KDSR	HSD11B2	para-PM5	Moderate	5	17	3	111	8.63636
SLC19A2_SLC19A3	SLC19A2	para-PM5	Supporting	3	18	8	156	2.92857
SLC19A2_SLC19A3	SLC19A3	para-PM5	Supporting	3	25	6	208	3.82143
TGM1_F13A1_TGM4_TGM7_TGM5_TGM6_TGM3_TGM2_EPB42	TGM1	para-PM5	Supporting	29	90	20	303	3.93571
TGM1_F13A1_TGM4_TGM7_TGM5_TGM6_TGM3_TGM2_EPB42	TGM5	para-PM5	Moderate	8	7	21	259	7.11111
TGM1_F13A1_TGM4_TGM7_TGM5_TGM6_TGM3_TGM2_EPB42	F13A1	para-PM5	Supporting	23	68	14	214	4.11617
SLC12A1_SLC12A2_SLC12A3	SLC12A1	para-PM5	Supporting	13	31	34	321	3.08489
SLC12A1_SLC12A2_SLC12A3	SLC12A3	para-PM5	Supporting	20	239	11	400	2.88522
GRIN2B_GRIN2A_GRIN2D_GRIN2C	GRIN2B	para-PM5	Strong	14	46	1	295	69.0667
GRIN2B_GRIN2A_GRIN2D_GRIN2C	GRIN2A	para-PM5	Moderate	13	71	5	431	13.4952
PAX2_PAX5_PAX8_PAX9_PAX6_PAX4	PAX2	para-PM5	Moderate	18	19	5	46	4.96216
PAX2_PAX5_PAX8_PAX9_PAX6_PAX4	PAX6	para-PM5	Supporting	34	56	9	79	3.69383
PAX2_PAX5_PAX8_PAX9_PAX6_PAX4	PAX9	para-PM5	Moderate	6	14	4	110	8.55
PAX2_PAX5_PAX8_PAX9_PAX6_PAX4	PAX8	para-PM5	Supporting	11	13	15	114	3.94167
TRPM6_TRPM7_TRPM3_TRPM1_TRPM2	TRPM1	para-PM5	Moderate	1	33	3	630	6.20588
TRPM6_TRPM7_TRPM3_TRPM1_TRPM2	TRPM6	para-PM5	Moderate	1	15	8	679	5.36719
ROBO1_ROBO2_ROBO3	ROBO3	para-PM5	Strong	3	15	3	415	23.2222
ROBO1_ROBO2_ROBO3	ROBO2	para-PM5	Moderate	2	12	4	464	16.7143
FAM20C_FAM20A	FAM20C	para-PM5	Moderate	2	19	2	166	8
USH1C_PDZD7	USH1C	para-PM5	Moderate	1	17	1	309	17.2222
CYP1A1_CYP1A2_CYP1B1_CYP17A1_CYP21A2	CYP1B1	para-PM5	Supporting	16	118	11	190	2.18182
GATA2_GATA3	GATA3	para-PM5	Supporting	4	23	5	109	3.37778
GABRA6_GABRA4_GABRA1_GABRA2_GABRA3_GABRA5_GABRG2_GABRG1_GABRG3_GABRE	GABRA1	para-PM5	Moderate	4	31	1	75	8.68571
GABRA6_GABRA4_GABRA1_GABRA2_GABRA3_GABRA5_GABRG2_GABRG1_GABRG3_GABRE	GABRG2	para-PM5	Moderate	5	22	2	117	11.0185
SLC5A12_SLC5A8_SLC5A5_SLC5A6_SLC5A4_SLC5A1_SLC5A2_SLC5A9_SLC5A10_SLC5A11_SLC5A3	SLC5A1	para-PM5	Supporting	4	31	9	216	2.85714
HEXA_HEXB	HEXA	para-PM5	Supporting	13	73	11	183	2.66596
MC5R_MC4R_MC3R_MC1R_MC2R	MC4R	para-PM5	Supporting	14	84	11	150	2.09091
CYP4A11_CYP4A22_CYP4B1_CYP4X1_CYP4Z1_CYP4F2_CYP4F3_CYP4F11_CYP4F12_CYP4F8_CYP4F22_CYP4V2_CYP3A7_CYP3A4_CYP3A5_CYP3A43_TBXAS1	CYP4V2	para-PM5	Moderate	3	40	2	192	6.76744
CYP2J2_CYP2R1_CYP2D6_CYP2W1_CYP2U1_CYP2A6_CYP2A7_CYP2A13_CYP2B6_CYP2F1_CYP2C9_CYP2C19_CYP2C18_CYP2C8_CYP2E1_CYP2S1	CYP2U1	para-PM5	Moderate	1	10	1	170	15.5455
CRYBB2_CRYBB3_CRYBB1_CRYBA1_CRYBA4_CRYBA2_CRYGC_CRYGB_CRYGA_CRYGD_CRYGS_CRYGN	CRYBB2	para-PM5	Supporting	7	15	6	56	3.28788
CRYBB2_CRYBB3_CRYBB1_CRYBA1_CRYBA4_CRYBA2_CRYGC_CRYGB_CRYGA_CRYGD_CRYGS_CRYGN	CRYBB1	para-PM5	Moderate	4	8	6	82	4.88889
KRT15_KRT13_KRT14_KRT16_KRT17_KRT19_KRT10_KRT12_KRT24_KRT27_KRT25_KRT28_KRT26_KRT33B_KRT31_KRT33A_KRT34_KRT35_KRT32_KRT36_KRT40_KRT38_KRT37_KRT39	KRT10	para-PM5	Moderate	8	29	9	189	4.75676
KRT15_KRT13_KRT14_KRT16_KRT17_KRT19_KRT10_KRT12_KRT24_KRT27_KRT25_KRT28_KRT26_KRT33B_KRT31_KRT33A_KRT34_KRT35_KRT32_KRT36_KRT40_KRT38_KRT37_KRT39	KRT12	para-PM5	Moderate	5	16	7	175	6.19048
KRT15_KRT13_KRT14_KRT16_KRT17_KRT19_KRT10_KRT12_KRT24_KRT27_KRT25_KRT28_KRT26_KRT33B_KRT31_KRT33A_KRT34_KRT35_KRT32_KRT36_KRT40_KRT38_KRT37_KRT39	KRT14	para-PM5	Moderate	16	58	3	147	10.8108
RAF1_ARAF_BRAF_KSR1	BRAF	para-PM5	Moderate	14	89	2	168	11.5534
LPL_LIPG_LIPC_PNLIPRP1_PNLIP_PNLIPRP3_LIPI_LIPH_PLA1A	LPL	para-PM5	Supporting	8	87	6	182	2.6386
PIEZO1_PIEZO2	PIEZO1	para-PM5	Moderate	1	34	4	964	6.91429
PIEZO1_PIEZO2	PIEZO2	para-PM5	Strong	3	14	6	795	23.5588
VANGL2_VANGL1	VANGL1	para-PM5	Moderate	3	10	3	215	16.7692
BMP10_GDF2_BMP2_BMP4_BMP7_BMP5_BMP6_BMP8A_BMP8B_GDF7_GDF6_GDF1_GDF3	GDF2	para-PM5	Supporting	3	19	5	149	4.2
BMP10_GDF2_BMP2_BMP4_BMP7_BMP5_BMP6_BMP8A_BMP8B_GDF7_GDF6_GDF1_GDF3	GDF1	para-PM5	Supporting	3	7	5	59	3.84
SOX7_SOX17_SOX10_SOX9_SOX8_SOX11_SOX4_SOX1	SOX10	para-PM5	Strong	8	26	1	90	21.4118
SOX7_SOX17_SOX10_SOX9_SOX8_SOX11_SOX4_SOX1	SOX17	para-PM5	Moderate	5	9	4	111	10.2679
G6PC2_G6PC_G6PC3	G6PC3	para-PM5	Moderate	6	12	6	104	6.11111
INHBA_INHBB_INHBC_INHBE_GDF11_MSTN_TGFB1_TGFB3_TGFB2	TGFB2	para-PM5	Moderate	2	11	2	115	9
INHBA_INHBB_INHBC_INHBE_GDF11_MSTN_TGFB1_TGFB3_TGFB2	TGFB3	para-PM5	Moderate	4	6	5	112	9.36
ATP2C2_ATP2C1_ATP2A1_ATP2A2_ATP2A3	ATP2A2	para-PM5	Supporting	8	98	5	202	3.12453
ATP2C2_ATP2C1_ATP2A1_ATP2A2_ATP2A3	ATP2C1	para-PM5	Moderate	9	39	7	222	6.13393
ABCC3_ABCC1_ABCC2_ABCC6_ABCC4_ABCC11_ABCC12_ABCC5_ABCC10_CFTR	ABCC6	para-PM5	Supporting	45	165	43	538	2.89535
MCCC1_PCCA	PCCA	para-PM5	Moderate	6	54	6	260	4.43333
MCCC1_PCCA	MCCC1	para-PM5	Moderate	4	41	5	240	4.35556
CHD5_CHD4_CHD3	CHD4	para-PM5	Strong	1	14	1	363	24.2667
CHD5_CHD4_CHD3	CHD3	para-PM5	Strong	1	17	1	423	23.5556
CHRNA3_CHRNA6_CHRNA2_CHRNA4_CHRNB3_CHRNA5_CHRNB4_CHRNB2_CHRNA1_CHRNB1_CHRNE_CHRNG_CHRND	CHRNE	para-PM5	Supporting	8	28	13	153	2.83761
ACTN1_ACTN4_ACTN2_ACTN3	ACTN2	para-PM5	Supporting	2	17	9	280	3.38012
SLC4A4_SLC4A5_SLC4A10_SLC4A8_SLC4A7_SLC4A9_SLC4A1	SLC4A1	para-PM5	Moderate	3	69	2	287	6.02083
ALOXE3_ALOX15B_ALOX12B_ALOX5_ALOX15_ALOX12	ALOX12B	para-PM5	Moderate	5	41	3	223	8.18841
GNA11_GNAQ_GNA14_GNA15_GNAI1_GNAI3_GNAI2_GNAO1_GNAT2_GNAT1_GNAT3_GNAZ	GNAO1	para-PM5	Moderate	7	16	2	65	10.1957
ATP1A3_ATP1A2_ATP1A1_ATP1A4_ATP12A_ATP4A	ATP1A1	para-PM5	Moderate	3	11	6	125	4.67857
ATP1A3_ATP1A2_ATP1A1_ATP1A4_ATP12A_ATP4A	ATP1A2	para-PM5	Supporting	5	76	3	197	4.11523
ATP1A3_ATP1A2_ATP1A1_ATP1A4_ATP12A_ATP4A	ATP1A3	para-PM5	Moderate	19	90	4	133	5.97018
GUCY2D_GUCY2F_NPR2_NPR1_GUCY2C	GUCY2D	para-PM5	Moderate	17	106	9	334	5.26739
GUCY2D_GUCY2F_NPR2_NPR1_GUCY2C	NPR2	para-PM5	Supporting	6	48	9	267	3.40741
CACNA1B_CACNA1A_CACNA1E	CACNA1E	para-PM5	Moderate	2	13	8	507	8.58333
CACNA1I_CACNA1H_CACNA1G	CACNA1H	para-PM5	Moderate	1	29	2	848	14.1667
SCN1A_SCN2A_SCN3A_SCN9A_SCN8A_SCN4A_SCN5A_SCN10A_SCN7A_SCN11A	SCN1A	para-PM5	Supporting	249	562	65	400	2.19643
ATP6V0A1_ATP6V0A4_ATP6V0A2_TCIRG1	ATP6V0A4	para-PM5	Moderate	4	15	4	272	14.5263
NR1H3_NR1H2_NR1H4_RARB_RARA_RARG_THRB_NR1D2_NR1D1_PPARA_PPARD_PPARG_NR1I2_VDR_RORA	VDR	para-PM5	Moderate	9	34	5	136	5.90233
NR1H3_NR1H2_NR1H4_RARB_RARA_RARG_THRB_NR1D2_NR1D1_PPARA_PPARD_PPARG_NR1I2_VDR_RORA	THRB	para-PM5	Supporting	18	134	5	113	2.79474
CLCN5_CLCN4_CLCN3_CLCN7_CLCNKA_CLCNKB	CLCNKB	para-PM5	Moderate	2	44	2	255	5.58696
CLCN1_CLCN2	CLCN2	para-PM5	Supporting	3	11	24	289	2.79464
AMPD3_AMPD1_AMPD2	AMPD2	para-PM5	Strong	3	10	2	242	28.1538
AMPD3_AMPD1_AMPD2	AMPD3	para-PM5	Moderate	4	6	9	272	12.4889
DCT_TYRP1_TYR	TYR	para-PM5	Moderate	15	262	3	238	4.35018
SMARCA2_SMARCA4	SMARCA4	para-PM5	Moderate	6	32	3	312	16.5789
SMARCA2_SMARCA4	SMARCA2	para-PM5	Moderate	7	70	4	313	7.20455
TRPV2_TRPV1_TRPV4_TRPV3	TRPV3	para-PM5	Moderate	4	9	6	290	15.1795
MAP2K1_MAP2K2	MAP2K1	para-PM5	Moderate	6	39	1	73	9.86667
INSR_IGF1R_INSRR	IGF1R	para-PM5	Moderate	4	27	7	414	7.76037
INSR_IGF1R_INSRR	INSR	para-PM5	Supporting	6	106	5	391	4.24286
PDE5A_PDE11A_PDE6B_PDE6A_PDE6C_PDE10A_PDE2A	PDE6A	para-PM5	Moderate	5	10	18	312	6.11111
RUNX2_RUNX1	RUNX1	para-PM5	Moderate	8	16	3	126	14.3333
RUNX2_RUNX1	RUNX2	para-PM5	Strong	14	43	1	160	39.5439
GALNS_ARSA_ARSG_ARSD_ARSH_ARSE_ARSF_STS_ARSJ_ARSI_ARSB	ARSA	para-PM5	Supporting	37	134	18	157	2.10364
SERPINI1_SERPINI2_SERPINE1_SERPINE2_SERPINE3_SERPINA3_SERPINA5_SERPINA6_SERPINA9_SERPINA7_SERPINA4_SERPINA11_SERPINA1_SERPINA12_SERPIND1_SERPINA10	SERPINA1	para-PM5	Moderate	4	54	2	178	6.2069
TPH1_TPH2_PAH_TH	TH	para-PM5	Supporting	18	29	22	128	2.61122
SLC26A5_SLC26A6_SLC26A4_SLC26A3_SLC26A9_SLC26A2_SLC26A1_SLC26A10_SLC26A7_SLC26A8	SLC26A2	para-PM5	Supporting	5	25	20	261	2.34167
SLC26A5_SLC26A6_SLC26A4_SLC26A3_SLC26A9_SLC26A2_SLC26A1_SLC26A10_SLC26A7_SLC26A8	SLC26A4	para-PM5	Supporting	30	216	14	308	2.80488
SLC26A5_SLC26A6_SLC26A4_SLC26A3_SLC26A9_SLC26A2_SLC26A1_SLC26A10_SLC26A7_SLC26A8	SLC26A3	para-PM5	Supporting	9	24	24	250	3.11364
TUBB4B_TUBB4A_TUBB_TUBB2A_TUBB2B_TUBB3_TUBB6_TUBB8_TUBB1_TUBE1	TUBB8	para-PM5	Moderate	12	30	7	105	4.57143
TUBB4B_TUBB4A_TUBB_TUBB2A_TUBB2B_TUBB3_TUBB6_TUBB8_TUBB1_TUBE1	TUBB3	para-PM5	Supporting	9	28	5	60	3.16216
CYP11B2_CYP11B1_CYP11A1_CYP27B1_CYP27A1_CYP24A1	CYP27B1	para-PM5	Moderate	13	29	10	169	5.54048
CYP11B2_CYP11B1_CYP11A1_CYP27B1_CYP27A1_CYP24A1	CYP27A1	para-PM5	Moderate	11	22	12	192	5.66667
CYP11B2_CYP11B1_CYP11A1_CYP27B1_CYP27A1_CYP24A1	CYP24A1	para-PM5	Supporting	5	15	18	182	2.77778
CYP11B2_CYP11B1_CYP11A1_CYP27B1_CYP27A1_CYP24A1	CYP11B1	para-PM5	Supporting	15	50	16	192	3
CAMK2D_CAMK2G_CAMK2B_CAMK2A_CAMK4_CAMK1G_CAMKV	CAMK2A	para-PM5	Moderate	2	8	1	52	10.6
KCNQ2_KCNQ3_KCNQ5	KCNQ2	para-PM5	Moderate	20	211	3	169	4.96392
KCNQ2_KCNQ3_KCNQ5	KCNQ3	para-PM5	Moderate	10	19	12	216	6.55172
DNM2_DNM1_DNM3_DNM1L	DNM1	para-PM5	Moderate	5	27	5	137	4.4375
TBX18_TBX22_TBX20_TBX4_TBX5_TBX1_TBX6_T_TBX19	TBX5	para-PM5	Moderate	10	31	3	171	14.1463
TBX18_TBX22_TBX20_TBX4_TBX5_TBX1_TBX6_T_TBX19	TBX4	para-PM5	Supporting	3	19	7	166	3.37013
ITGB7_ITGB2_ITGB1_ITGB5_ITGB3_ITGB6_ITGB8	ITGB3	para-PM5	Moderate	11	72	6	261	5.89759
ITGB7_ITGB2_ITGB1_ITGB5_ITGB3_ITGB6_ITGB8	ITGB2	para-PM5	Moderate	11	31	8	255	8.61012
RPGRIP1L_RPGRIP1	RPGRIP1	para-PM5	Moderate	1	26	2	398	7.40741
GABRB3_GABRB2_GABRB1_GABRQ_GABRP_GABRD_GABRR2_GABRR1_GABRR3_GLRA3_GLRA1_GLRA2_GLRA4_GLRB	GABRB3	para-PM5	Moderate	6	27	1	68	12.5455
GABRB3_GABRB2_GABRB1_GABRQ_GABRP_GABRD_GABRR2_GABRR1_GABRR3_GLRA3_GLRA1_GLRA2_GLRA4_GLRB	GLRA1	para-PM5	Moderate	10	48	4	136	6.03448
WNT9A_WNT9B_WNT10A_WNT10B_WNT8A_WNT8B	WNT10B	para-PM5	Moderate	5	6	10	121	5.95455
ABCA7_ABCA1_ABCA4_ABCA2	ABCA4	para-PM5	Supporting	28	573	14	842	2.84859
KRT3_KRT76_KRT4_KRT6C_KRT6B_KRT6A_KRT5_KRT75_KRT79_KRT1_KRT2_KRT7_KRT73_KRT71_KRT72_KRT74_KRT8_KRT77_KRT81_KRT83_KRT86_KRT85_KRT84_KRT82	KRT5	para-PM5	Moderate	29	87	11	217	5.18182
SLC34A2_SLC34A1_SLC34A3	SLC34A1	para-PM5	Moderate	4	20	9	245	4.7037
SLC34A2_SLC34A1_SLC34A3	SLC34A3	para-PM5	Supporting	2	15	7	235	4.06723
ABCB4_ABCB1_ABCB5_ABCB11	ABCB4	para-PM5	Supporting	14	110	21	377	2.13978
PNPLA3_PNPLA2_PNPLA5_PNPLA1	PNPLA2	para-PM5	Moderate	1	10	1	137	12.5455
EP300_CREBBP	CREBBP	para-PM5	Moderate	2	92	2	669	7.1383
EP300_CREBBP	EP300	para-PM5	Moderate	3	18	10	782	11.3143
TCF4_TCF12_TCF3	TCF4	para-PM5	Strong	4	18	1	139	25.4545
DNMT3B_DNMT3A	DNMT3A	para-PM5	Moderate	4	32	4	174	4.94444
IHH_SHH_DHH	DHH	para-PM5	Supporting	4	6	11	84	3.45455
GANAB_GANC_GAA	GAA	para-PM5	Moderate	6	248	1	355	8.40945
CHAT_CRAT_CROT_CPT1A_CPT1B_CPT1C	CHAT	para-PM5	Moderate	6	30	7	256	6.2619
CHAT_CRAT_CROT_CPT1A_CPT1B_CPT1C	CPT1A	para-PM5	Moderate	7	25	7	258	8.28125
GJA4_GJA1_GJA3_GJA8_GJA5_GJD3_GJA9_GJA10_GJC2_GJC1	GJA8	para-PM5	Supporting	14	39	19	140	2.21053
GJA4_GJA1_GJA3_GJA8_GJA5_GJD3_GJA9_GJA10_GJC2_GJC1	GJC2	para-PM5	Supporting	4	31	3	108	4.22857
GJA4_GJA1_GJA3_GJA8_GJA5_GJD3_GJA9_GJA10_GJC2_GJC1	GJA3	para-PM5	Supporting	17	18	15	103	3.82095
GJA4_GJA1_GJA3_GJA8_GJA5_GJD3_GJA9_GJA10_GJC2_GJC1	GJA1	para-PM5	Moderate	24	74	6	110	4.73469
COL6A2_COL6A1	COL6A1	para-PM5	Moderate	17	36	8	320	13.1509
COL6A2_COL6A1	COL6A2	para-PM5	Strong	14	50	1	428	93.8437
KCNA1_KCNA2_KCNA3_KCNA6_KCNA4_KCNA5_KCNA7_KCNA10	KCNA1	para-PM5	Supporting	5	42	3	111	4.04255
PSEN1_PSEN2	PSEN1	para-PM5	Supporting	26	204	4	108	3.16522
FLNC_FLNA_FLNB	FLNB	para-PM5	Moderate	5	81	8	955	6.99855
FLNC_FLNA_FLNB	FLNC	para-PM5	Moderate	2	25	9	908	7.54733
KCNJ6_KCNJ5_KCNJ9_KCNJ3_KCNJ18_KCNJ12_KCNJ2_KCNJ4_KCNJ14_KCNJ11_KCNJ8_KCNJ10_KCNJ15_KCNJ1_KCNJ16	KCNJ10	para-PM5	Supporting	8	12	16	104	3
KCNJ6_KCNJ5_KCNJ9_KCNJ3_KCNJ18_KCNJ12_KCNJ2_KCNJ4_KCNJ14_KCNJ11_KCNJ8_KCNJ10_KCNJ15_KCNJ1_KCNJ16	KCNJ1	para-PM5	Supporting	18	31	24	137	2.46429
KCNJ6_KCNJ5_KCNJ9_KCNJ3_KCNJ18_KCNJ12_KCNJ2_KCNJ4_KCNJ14_KCNJ11_KCNJ8_KCNJ10_KCNJ15_KCNJ1_KCNJ16	KCNJ5	para-PM5	Moderate	5	9	11	134	4.70779
KCNJ6_KCNJ5_KCNJ9_KCNJ3_KCNJ18_KCNJ12_KCNJ2_KCNJ4_KCNJ14_KCNJ11_KCNJ8_KCNJ10_KCNJ15_KCNJ1_KCNJ16	KCNJ2	para-PM5	Moderate	29	49	3	95	12.1453
COL11A1_COL5A1_COL11A2_COL5A3_COL2A1_COL1A1_COL5A2_COL1A2_COL3A1_COL4A1_COL4A5_COL4A3_COL4A4_COL4A2_COL4A6_COL27A1_COL24A1	COL11A1	para-PM5	Supporting	9	26	55	566	2.90338
COL11A1_COL5A1_COL11A2_COL5A3_COL2A1_COL1A1_COL5A2_COL1A2_COL3A1_COL4A1_COL4A5_COL4A3_COL4A4_COL4A2_COL4A6_COL27A1_COL24A1	COL2A1	para-PM5	Supporting	105	158	36	320	3.94804
COL11A1_COL5A1_COL11A2_COL5A3_COL2A1_COL1A1_COL5A2_COL1A2_COL3A1_COL4A1_COL4A5_COL4A3_COL4A4_COL4A2_COL4A6_COL27A1_COL24A1	COL4A1	para-PM5	Moderate	50	67	26	440	7.65943
COL11A1_COL5A1_COL11A2_COL5A3_COL2A1_COL1A1_COL5A2_COL1A2_COL3A1_COL4A1_COL4A5_COL4A3_COL4A4_COL4A2_COL4A6_COL27A1_COL24A1	COL4A2	para-PM5	Supporting	5	13	41	489	3.59079
COL11A1_COL5A1_COL11A2_COL5A3_COL2A1_COL1A1_COL5A2_COL1A2_COL3A1_COL4A1_COL4A5_COL4A3_COL4A4_COL4A2_COL4A6_COL27A1_COL24A1	COL1A1	para-PM5	Moderate	177	239	29	347	5.51658
COL11A1_COL5A1_COL11A2_COL5A3_COL2A1_COL1A1_COL5A2_COL1A2_COL3A1_COL4A1_COL4A5_COL4A3_COL4A4_COL4A2_COL4A6_COL27A1_COL24A1	COL3A1	para-PM5	Supporting	177	196	44	299	3.69918
COL11A1_COL5A1_COL11A2_COL5A3_COL2A1_COL1A1_COL5A2_COL1A2_COL3A1_COL4A1_COL4A5_COL4A3_COL4A4_COL4A2_COL4A6_COL27A1_COL24A1	COL5A2	para-PM5	Supporting	7	12	53	395	3.1142
COL11A1_COL5A1_COL11A2_COL5A3_COL2A1_COL1A1_COL5A2_COL1A2_COL3A1_COL4A1_COL4A5_COL4A3_COL4A4_COL4A2_COL4A6_COL27A1_COL24A1	COL4A4	para-PM5	Supporting	33	82	65	515	2.56054
COL11A1_COL5A1_COL11A2_COL5A3_COL2A1_COL1A1_COL5A2_COL1A2_COL3A1_COL4A1_COL4A5_COL4A3_COL4A4_COL4A2_COL4A6_COL27A1_COL24A1	COL4A3	para-PM5	Supporting	48	99	57	464	2.9846
COL11A1_COL5A1_COL11A2_COL5A3_COL2A1_COL1A1_COL5A2_COL1A2_COL3A1_COL4A1_COL4A5_COL4A3_COL4A4_COL4A2_COL4A6_COL27A1_COL24A1	COL1A2	para-PM5	Moderate	183	227	36	340	4.66179
COL11A1_COL5A1_COL11A2_COL5A3_COL2A1_COL1A1_COL5A2_COL1A2_COL3A1_COL4A1_COL4A5_COL4A3_COL4A4_COL4A2_COL4A6_COL27A1_COL24A1	COL5A1	para-PM5	Moderate	18	19	38	546	7.47653
ACVR2B_ACVR2A_TGFBR2_ACVR1B_TGFBR1_ACVR1C_BMPR1B_BMPR1A_ACVRL1_ACVR1_AMHR2	ACVRL1	para-PM5	Supporting	56	155	12	125	3.03002
ACVR2B_ACVR2A_TGFBR2_ACVR1B_TGFBR1_ACVR1C_BMPR1B_BMPR1A_ACVRL1_ACVR1_AMHR2	AMHR2	para-PM5	Supporting	9	28	15	172	3.03243
ACVR2B_ACVR2A_TGFBR2_ACVR1B_TGFBR1_ACVR1C_BMPR1B_BMPR1A_ACVRL1_ACVR1_AMHR2	ACVR1	para-PM5	Supporting	7	10	17	119	3.29412
ACVR2B_ACVR2A_TGFBR2_ACVR1B_TGFBR1_ACVR1C_BMPR1B_BMPR1A_ACVRL1_ACVR1_AMHR2	TGFBR2	para-PM5	Moderate	39	76	11	141	4.68617
ACVR2B_ACVR2A_TGFBR2_ACVR1B_TGFBR1_ACVR1C_BMPR1B_BMPR1A_ACVRL1_ACVR1_AMHR2	BMPR1B	para-PM5	Supporting	5	10	21	149	2.69841
JAK1_TYK2_JAK3_JAK2_PTK2B_PTK2	JAK2	para-PM5	Moderate	4	14	7	346	11.2063
ERBB4_EGFR_ERBB2_ERBB3	ERBB2	para-PM5	Moderate	2	16	7	363	5.87302
ERBB4_EGFR_ERBB2_ERBB3	EGFR	para-PM5	Moderate	2	37	2	369	9.51282
FGFR1_FGFR2_FGFR3_FGFR4	FGFR2	para-PM5	Supporting	12	58	18	208	2.15238
FGFR1_FGFR2_FGFR3_FGFR4	FGFR3	para-PM5	Supporting	12	35	25	211	2.41021
FGFR1_FGFR2_FGFR3_FGFR4	FGFR1	para-PM5	Supporting	16	129	11	241	2.5279
CSF1R_KIT_PDGFRA_PDGFRB_FLT3	FLT3	para-PM5	Moderate	9	21	12	304	7.9
CSF1R_KIT_PDGFRA_PDGFRB_FLT3	PDGFRA	para-PM5	Moderate	2	13	8	337	5.75
CSF1R_KIT_PDGFRA_PDGFRB_FLT3	KIT	para-PM5	Moderate	29	63	7	243	11.2578
CSF1R_KIT_PDGFRA_PDGFRB_FLT3	CSF1R	para-PM5	Moderate	13	60	7	286	7.45401
CSF1R_KIT_PDGFRA_PDGFRB_FLT3	PDGFRB	para-PM5	Moderate	5	13	10	337	9.63889
SLC2A5_SLC2A7_SLC2A9_SLC2A1_SLC2A4_SLC2A14_SLC2A3_SLC2A2_SLC2A11	SLC2A1	para-PM5	Moderate	12	110	1	116	11.5082
OTX1_OTX2_CRX_DMBX1	OTX2	para-PM5	Moderate	5	7	6	68	5.13889
OTX1_OTX2_CRX_DMBX1	CRX	para-PM5	Moderate	7	21	3	118	10.0833
ACTR1B_ACTR1A_ACTA1_ACTC1_ACTA2_ACTG2_ACTG1_ACTB_ACTBL2_ACTRT3_ACTRT1_ACTRT2	ACTA1	para-PM5	Supporting	61	129	7	39	2.10977
CARD10_CARD11_CARD14	CARD14	para-PM5	Moderate	2	19	2	332	15.9048
DNAH7_DNAH3_DNAH1_DNAH6_DNAH2_DNAH10_DNAH11_DNAH9_DNAH8_DNAH5_DYNC1H1	DNAH1	para-PM5	Moderate	1	12	14	1429	7.92857
DNAH7_DNAH3_DNAH1_DNAH6_DNAH2_DNAH10_DNAH11_DNAH9_DNAH8_DNAH5_DYNC1H1	DNAH5	para-PM5	Supporting	2	43	18	1660	4.14321
CNGA3_CNGA1_CNGA2_CNGA4_CNGB3_HCN1_HCN2_HCN3_KCNH8_KCNH4_KCNH3_KCNH2_KCNH6_KCNH7_KCNH1_KCNH5	CNGA3	para-PM5	Supporting	25	83	17	246	3.58115
CNGA3_CNGA1_CNGA2_CNGA4_CNGB3_HCN1_HCN2_HCN3_KCNH8_KCNH4_KCNH3_KCNH2_KCNH6_KCNH7_KCNH1_KCNH5	CNGA1	para-PM5	Supporting	7	5	45	207	3.26667
CNGA3_CNGA1_CNGA2_CNGA4_CNGB3_HCN1_HCN2_HCN3_KCNH8_KCNH4_KCNH3_KCNH2_KCNH6_KCNH7_KCNH1_KCNH5	KCNH2	para-PM5	Supporting	31	481	7	255	2.26618
CNGA3_CNGA1_CNGA2_CNGA4_CNGB3_HCN1_HCN2_HCN3_KCNH8_KCNH4_KCNH3_KCNH2_KCNH6_KCNH7_KCNH1_KCNH5	CNGB3	para-PM5	Moderate	7	13	26	313	4.56346
SLC25A12_SLC25A13	SLC25A13	para-PM5	Moderate	2	34	2	234	6.55556
NOTCH1_NOTCH2_NOTCH3	NOTCH2	para-PM5	Moderate	3	11	19	714	8.26692
NOTCH1_NOTCH2_NOTCH3	NOTCH3	para-PM5	Moderate	18	293	7	597	4.99403
NOTCH1_NOTCH2_NOTCH3	NOTCH1	para-PM5	Moderate	8	53	10	744	9.88852
FBN2_FBN1_FBN3	FBN1	para-PM5	Supporting	44	1334	10	772	2.49695
FBN2_FBN1_FBN3	FBN2	para-PM5	Supporting	25	41	95	857	3.79585
RYR3_RYR2_RYR1	RYR2	para-PS1	Moderate	27	271	14	1213	7.9408
RYR3_RYR2_RYR1	RYR1	para-PS1	Supporting	27	434	25	1661	3.94985
PYGB_PYGM_PYGL	PYGL	para-PS1	Moderate	3	20	5	307	8.13913
LHCGR_FSHR_TSHR	TSHR	para-PS1	Moderate	13	99	4	257	7.57366
LHCGR_FSHR_TSHR	LHCGR	para-PS1	Moderate	13	30	6	224	11.5891
LHCGR_FSHR_TSHR	FSHR	para-PS1	Moderate	3	22	6	271	5.54
VIM_DES_PRPH_GFAP_INA_NEFL	DES	para-PS1	Moderate	8	60	3	128	5.13725
TGM1_F13A1_TGM4_TGM7_TGM5_TGM6_TGM3_TGM2_EPB42	TGM1	para-PS1	Supporting	10	109	8	315	3.39286
TGM1_F13A1_TGM4_TGM7_TGM5_TGM6_TGM3_TGM2_EPB42	F13A1	para-PS1	Supporting	10	81	7	221	3.57928
GRIN2B_GRIN2A_GRIN2D_GRIN2C	GRIN2B	para-PS1	Moderate	6	54	2	294	14.8
PAX2_PAX5_PAX8_PAX9_PAX6_PAX4	PAX6	para-PS1	Moderate	12	78	1	87	11.7333
PAX2_PAX5_PAX8_PAX9_PAX6_PAX4	PAX9	para-PS1	Moderate	6	14	4	110	8.55
PAX2_PAX5_PAX8_PAX9_PAX6_PAX4	PAX8	para-PS1	Strong	7	17	1	128	37.625
CYP1A1_CYP1A2_CYP1B1_CYP17A1_CYP21A2	CYP17A1	para-PS1	Supporting	13	47	10	132	3.07667
HBA1_HBA2_HBQ1_HBZ_HBM_HBE1_HBG1_HBG2_HBB_HBD	HBG2	para-PS1	Supporting	16	3	12	27	2.73684
SLC5A12_SLC5A8_SLC5A5_SLC5A6_SLC5A4_SLC5A1_SLC5A2_SLC5A9_SLC5A10_SLC5A11_SLC5A3	SLC5A2	para-PS1	Moderate	3	70	2	258	5.34247
HEXA_HEXB	HEXB	para-PS1	Moderate	5	32	5	182	5.05405
CYP4A11_CYP4A22_CYP4B1_CYP4X1_CYP4Z1_CYP4F2_CYP4F3_CYP4F11_CYP4F12_CYP4F8_CYP4F22_CYP4V2_CYP3A7_CYP3A4_CYP3A5_CYP3A43_TBXAS1	CYP4V2	para-PS1	Moderate	2	41	1	193	9.02326
KRT15_KRT13_KRT14_KRT16_KRT17_KRT19_KRT10_KRT12_KRT24_KRT27_KRT25_KRT28_KRT26_KRT33B_KRT31_KRT33A_KRT34_KRT35_KRT32_KRT36_KRT40_KRT38_KRT37_KRT39	KRT10	para-PS1	Strong	25	12	1	197	133.784
KRT15_KRT13_KRT14_KRT16_KRT17_KRT19_KRT10_KRT12_KRT24_KRT27_KRT25_KRT28_KRT26_KRT33B_KRT31_KRT33A_KRT34_KRT35_KRT32_KRT36_KRT40_KRT38_KRT37_KRT39	KRT12	para-PS1	Strong	16	5	5	177	27.7333
KRT15_KRT13_KRT14_KRT16_KRT17_KRT19_KRT10_KRT12_KRT24_KRT27_KRT25_KRT28_KRT26_KRT33B_KRT31_KRT33A_KRT34_KRT35_KRT32_KRT36_KRT40_KRT38_KRT37_KRT39	KRT16	para-PS1	Moderate	19	1	9	168	18.6833
KRT15_KRT13_KRT14_KRT16_KRT17_KRT19_KRT10_KRT12_KRT24_KRT27_KRT25_KRT28_KRT26_KRT33B_KRT31_KRT33A_KRT34_KRT35_KRT32_KRT36_KRT40_KRT38_KRT37_KRT39	KRT17	para-PS1	Strong	21	1	5	167	32.8364
RAF1_ARAF_BRAF_KSR1	RAF1	para-PS1	Moderate	8	49	3	180	8.5614
LPL_LIPG_LIPC_PNLIPRP1_PNLIP_PNLIPRP3_LIPI_LIPH_PLA1A	LPL	para-PS1	Moderate	5	90	1	187	9.89474
PIEZO1_PIEZO2	PIEZO1	para-PS1	Strong	4	31	3	965	36.8762
ACADVL_ACAD9	ACAD9	para-PS1	Supporting	4	42	6	241	3.57971
SOX7_SOX17_SOX10_SOX9_SOX8_SOX11_SOX4_SOX1	SOX9	para-PS1	Strong	11	28	1	139	39.4872
PIK3CB_PIK3CD_PIK3CA_PIK3CG	PIK3CD	para-PS1	Strong	5	7	2	219	46.0417
CALCRL_CALCR_CRHR1_CRHR2_ADCYAP1R1_VIPR2_VIPR1_SCTR_GHRHR_PTH2R_PTH1R_GIPR_GCGR_GLP1R_GLP2R	PTH1R	para-PS1	Moderate	1	14	1	184	12.3333
G6PC2_G6PC_G6PC3	G6PC3	para-PS1	Moderate	4	14	3	107	8.14815
CNNM4_CNNM2_CNNM3	CNNM4	para-PS1	Moderate	1	12	1	231	17.8462
EFEMP2_EFEMP1_FBLN5	EFEMP2	para-PS1	Moderate	1	9	1	132	13.3
ABCC3_ABCC1_ABCC2_ABCC6_ABCC4_ABCC11_ABCC12_ABCC5_ABCC10_CFTR	ABCC2	para-PS1	Moderate	4	9	27	551	6.58689
ABCC3_ABCC1_ABCC2_ABCC6_ABCC4_ABCC11_ABCC12_ABCC5_ABCC10_CFTR	ABCC6	para-PS1	Supporting	16	194	16	565	2.76667
CHRNA3_CHRNA6_CHRNA2_CHRNA4_CHRNB3_CHRNA5_CHRNB4_CHRNB2_CHRNA1_CHRNB1_CHRNE_CHRNG_CHRND	CHRNE	para-PS1	Moderate	4	32	2	164	9.22222
SLC4A4_SLC4A5_SLC4A10_SLC4A8_SLC4A7_SLC4A9_SLC4A1	SLC4A4	para-PS1	Strong	2	10	1	272	45.5
SAMD9_SAMD9L	SAMD9	para-PS1	Moderate	2	22	3	541	15.1111
SAMD9_SAMD9L	SAMD9L	para-PS1	Moderate	2	13	4	501	16.8333
GNA11_GNAQ_GNA14_GNA15_GNAI1_GNAI3_GNAI2_GNAO1_GNAT2_GNAT1_GNAT3_GNAZ	GNA11	para-PS1	Moderate	3	9	1	68	17.25
F10_F9_F7_PROC_PROZ	F7	para-PS1	Supporting	37	138	13	151	2.66725
F10_F9_F7_PROC_PROZ	F10	para-PS1	Supporting	24	95	14	149	2.34814
F10_F9_F7_PROC_PROZ	PROC	para-PS1	Supporting	30	216	7	143	2.61324
ATP1A3_ATP1A2_ATP1A1_ATP1A4_ATP12A_ATP4A	ATP1A1	para-PS1	Moderate	2	12	3	128	6.2381
ATP1A3_ATP1A2_ATP1A1_ATP1A4_ATP12A_ATP4A	ATP1A2	para-PS1	Moderate	15	66	4	196	9.25926
ATP1A3_ATP1A2_ATP1A1_ATP1A4_ATP12A_ATP4A	ATP1A3	para-PS1	Moderate	13	96	3	134	5.44648
GUCY2D_GUCY2F_NPR2_NPR1_GUCY2C	GUCY2D	para-PS1	Supporting	6	117	4	339	4.18293
GUCY2D_GUCY2F_NPR2_NPR1_GUCY2C	NPR2	para-PS1	Moderate	5	49	4	272	6.38889
CACNA1B_CACNA1A_CACNA1E	CACNA1E	para-PS1	Strong	4	11	5	510	27.4667
CACNA1I_CACNA1H_CACNA1G	CACNA1G	para-PS1	Strong	1	10	2	550	25.0909
SCN1A_SCN2A_SCN3A_SCN9A_SCN8A_SCN4A_SCN5A_SCN10A_SCN7A_SCN11A	SCN8A	para-PS1	Moderate	61	73	18	280	7.53648
SCN1A_SCN2A_SCN3A_SCN9A_SCN8A_SCN4A_SCN5A_SCN10A_SCN7A_SCN11A	SCN4A	para-PS1	Supporting	58	58	86	543	3.65698
SCN1A_SCN2A_SCN3A_SCN9A_SCN8A_SCN4A_SCN5A_SCN10A_SCN7A_SCN11A	SCN3A	para-PS1	Supporting	5	8	51	460	3.8537
SCN1A_SCN2A_SCN3A_SCN9A_SCN8A_SCN4A_SCN5A_SCN10A_SCN7A_SCN11A	SCN2A	para-PS1	Moderate	84	151	19	357	7.07368
SCN1A_SCN2A_SCN3A_SCN9A_SCN8A_SCN4A_SCN5A_SCN10A_SCN7A_SCN11A	SCN1A	para-PS1	Supporting	148	663	22	443	3.85719
SCN1A_SCN2A_SCN3A_SCN9A_SCN8A_SCN4A_SCN5A_SCN10A_SCN7A_SCN11A	SCN9A	para-PS1	Supporting	27	40	69	565	3.70279
SCN1A_SCN2A_SCN3A_SCN9A_SCN8A_SCN4A_SCN5A_SCN10A_SCN7A_SCN11A	SCN5A	para-PS1	Supporting	134	422	55	575	2.76063
SCN1A_SCN2A_SCN3A_SCN9A_SCN8A_SCN4A_SCN5A_SCN10A_SCN7A_SCN11A	SCN11A	para-PS1	Supporting	5	9	77	533	2.82931
AQP5_AQP2_MIP_AQP6_AQP4_AQP1	MIP	para-PS1	Moderate	2	12	1	83	12
ATP6V0A1_ATP6V0A4_ATP6V0A2_TCIRG1	ATP6V0A4	para-PS1	Moderate	1	18	2	274	7.26316
NR1H3_NR1H2_NR1H4_RARB_RARA_RARG_THRB_NR1D2_NR1D1_PPARA_PPARD_PPARG_NR1I2_VDR_RORA	VDR	para-PS1	Moderate	4	39	3	138	4.37209
NR1H3_NR1H2_NR1H4_RARB_RARA_RARG_THRB_NR1D2_NR1D1_PPARA_PPARD_PPARG_NR1I2_VDR_RORA	PPARG	para-PS1	Moderate	3	28	1	151	14.7097
DCT_TYRP1_TYR	TYRP1	para-PS1	Supporting	7	23	20	225	2.85833
MAP2K1_MAP2K2	MAP2K1	para-PS1	Strong	18	27	1	73	29.6
MAP2K1_MAP2K2	MAP2K2	para-PS1	Strong	18	9	2	89	30.3333
SGCA_SGCE	SGCE	para-PS1	Moderate	3	10	3	147	11.5385
PDE5A_PDE11A_PDE6B_PDE6A_PDE6C_PDE10A_PDE2A	PDE6C	para-PS1	Moderate	1	18	2	297	7.86842
PDE5A_PDE11A_PDE6B_PDE6A_PDE6C_PDE10A_PDE2A	PDE6B	para-PS1	Moderate	3	51	4	345	4.84722
PDE5A_PDE11A_PDE6B_PDE6A_PDE6C_PDE10A_PDE2A	PDE6A	para-PS1	Moderate	3	12	5	325	13.2
RUNX2_RUNX1	RUNX1	para-PS1	Strong	7	17	1	128	37.625
MYH2_MYH1_MYH4_MYH8_MYH3_MYH13_MYH7_MYH6_MYH7B_MYH15_MYH10_MYH9_MYH11_MYH14	MYH11	para-PS1	Moderate	4	8	27	613	7.90123
MYH2_MYH1_MYH4_MYH8_MYH3_MYH13_MYH7_MYH6_MYH7B_MYH15_MYH10_MYH9_MYH11_MYH14	MYH2	para-PS1	Supporting	3	11	45	538	2.77619
MYH2_MYH1_MYH4_MYH8_MYH3_MYH13_MYH7_MYH6_MYH7B_MYH15_MYH10_MYH9_MYH11_MYH14	MYH3	para-PS1	Supporting	7	29	42	558	2.77778
MYH2_MYH1_MYH4_MYH8_MYH3_MYH13_MYH7_MYH6_MYH7B_MYH15_MYH10_MYH9_MYH11_MYH14	MYH14	para-PS1	Supporting	7	23	34	529	3.86373
MYH2_MYH1_MYH4_MYH8_MYH3_MYH13_MYH7_MYH6_MYH7B_MYH15_MYH10_MYH9_MYH11_MYH14	MYH9	para-PS1	Supporting	10	57	22	527	3.72456
GALNS_ARSA_ARSG_ARSD_ARSH_ARSE_ARSF_STS_ARSJ_ARSI_ARSB	GALNS	para-PS1	Supporting	28	174	10	185	2.70297
GALNS_ARSA_ARSG_ARSD_ARSH_ARSE_ARSF_STS_ARSJ_ARSI_ARSB	ARSA	para-PS1	Supporting	23	148	8	167	2.94225
SLC52A1_SLC52A2_SLC52A3	SLC52A2	para-PS1	Moderate	2	24	2	186	7.23077
TPH1_TPH2_PAH_TH	TH	para-PS1	Supporting	18	29	15	135	3.82979
SLC26A5_SLC26A6_SLC26A4_SLC26A3_SLC26A9_SLC26A2_SLC26A1_SLC26A10_SLC26A7_SLC26A8	SLC26A4	para-PS1	Moderate	7	239	2	320	4.5813
SLC26A5_SLC26A6_SLC26A4_SLC26A3_SLC26A9_SLC26A2_SLC26A1_SLC26A10_SLC26A7_SLC26A8	SLC26A3	para-PS1	Supporting	4	29	14	260	2.37229
TUBB4B_TUBB4A_TUBB_TUBB2A_TUBB2B_TUBB3_TUBB6_TUBB8_TUBB1_TUBE1	TUBB8	para-PS1	Moderate	10	32	2	110	13.3333
TUBB4B_TUBB4A_TUBB_TUBB2A_TUBB2B_TUBB3_TUBB6_TUBB8_TUBB1_TUBE1	TUBB3	para-PS1	Supporting	10	27	5	60	3.51351
TUBB4B_TUBB4A_TUBB_TUBB2A_TUBB2B_TUBB3_TUBB6_TUBB8_TUBB1_TUBE1	TUBB4A	para-PS1	Moderate	13	33	3	68	6.68841
CYP11B2_CYP11B1_CYP11A1_CYP27B1_CYP27A1_CYP24A1	CYP27B1	para-PS1	Supporting	7	35	8	171	3.72917
CYP11B2_CYP11B1_CYP11A1_CYP27B1_CYP27A1_CYP24A1	CYP11A1	para-PS1	Moderate	3	14	4	173	7.80882
CYP11B2_CYP11B1_CYP11A1_CYP27B1_CYP27A1_CYP24A1	CYP27A1	para-PS1	Moderate	7	26	6	198	7.21212
CYP11B2_CYP11B1_CYP11A1_CYP27B1_CYP27A1_CYP24A1	CYP24A1	para-PS1	Moderate	6	14	6	194	10
CYP11B2_CYP11B1_CYP11A1_CYP27B1_CYP27A1_CYP24A1	CYP11B1	para-PS1	Moderate	9	56	6	202	4.8
KCNQ2_KCNQ3_KCNQ5	KCNQ3	para-PS1	Moderate	10	19	5	223	15.7241
TBX18_TBX22_TBX20_TBX4_TBX5_TBX1_TBX6_T_TBX19	TBX5	para-PS1	Supporting	3	38	3	171	4.2439
TBX18_TBX22_TBX20_TBX4_TBX5_TBX1_TBX6_T_TBX19	TBX4	para-PS1	Moderate	2	20	2	171	7.86364
ITGB7_ITGB2_ITGB1_ITGB5_ITGB3_ITGB6_ITGB8	ITGB3	para-PS1	Moderate	7	76	2	265	11.259
ITGB7_ITGB2_ITGB1_ITGB5_ITGB3_ITGB6_ITGB8	ITGB2	para-PS1	Strong	7	35	2	261	21.9167
RPGRIP1L_RPGRIP1	RPGRIP1	para-PS1	Moderate	1	26	1	399	14.8148
RPGRIP1L_RPGRIP1	RPGRIP1L	para-PS1	Strong	1	21	1	467	21.2727
GABRB3_GABRB2_GABRB1_GABRQ_GABRP_GABRD_GABRR2_GABRR1_GABRR3_GLRA3_GLRA1_GLRA2_GLRA4_GLRB	GABRB3	para-PS1	Moderate	8	25	1	68	16.7273
GABRB3_GABRB2_GABRB1_GABRQ_GABRP_GABRD_GABRR2_GABRR1_GABRR3_GLRA3_GLRA1_GLRA2_GLRA4_GLRB	GABRB2	para-PS1	Moderate	5	17	2	78	9.09091
ABCA7_ABCA1_ABCA4_ABCA2	ABCA4	para-PS1	Supporting	14	587	6	850	3.32335
ABCA7_ABCA1_ABCA4_ABCA2	ABCA1	para-PS1	Supporting	14	80	29	720	3.84666
KRT3_KRT76_KRT4_KRT6C_KRT6B_KRT6A_KRT5_KRT75_KRT79_KRT1_KRT2_KRT7_KRT73_KRT71_KRT72_KRT74_KRT8_KRT77_KRT81_KRT83_KRT86_KRT85_KRT84_KRT82	KRT86	para-PS1	Strong	8	3	6	171	21.4545
KRT3_KRT76_KRT4_KRT6C_KRT6B_KRT6A_KRT5_KRT75_KRT79_KRT1_KRT2_KRT7_KRT73_KRT71_KRT72_KRT74_KRT8_KRT77_KRT81_KRT83_KRT86_KRT85_KRT84_KRT82	KRT6A	para-PS1	Strong	31	5	8	227	25.2951
KRT3_KRT76_KRT4_KRT6C_KRT6B_KRT6A_KRT5_KRT75_KRT79_KRT1_KRT2_KRT7_KRT73_KRT71_KRT72_KRT74_KRT8_KRT77_KRT81_KRT83_KRT86_KRT85_KRT84_KRT82	KRT2	para-PS1	Strong	18	0	6	244	41.6667
KRT3_KRT76_KRT4_KRT6C_KRT6B_KRT6A_KRT5_KRT75_KRT79_KRT1_KRT2_KRT7_KRT73_KRT71_KRT72_KRT74_KRT8_KRT77_KRT81_KRT83_KRT86_KRT85_KRT84_KRT82	KRT1	para-PS1	Strong	30	15	2	225	75.6667
EP300_CREBBP	EP300	para-PS1	Strong	3	18	4	788	28.2857
RRAS2_RRAS_MRAS_NRAS_KRAS_HRAS_RALB_RALA_ERAS	NRAS	para-PS1	Moderate	22	4	2	40	17.7692
RRAS2_RRAS_MRAS_NRAS_KRAS_HRAS_RALB_RALA_ERAS	HRAS	para-PS1	Strong	25	8	1	51	39.3939
RRAS2_RRAS_MRAS_NRAS_KRAS_HRAS_RALB_RALA_ERAS	KRAS	para-PS1	Moderate	26	27	1	27	13.7358
IHH_SHH_DHH	DHH	para-PS1	Moderate	2	8	4	91	4.75
IHH_SHH_DHH	IHH	para-PS1	Moderate	5	17	3	122	9.4697
GJA4_GJA1_GJA3_GJA8_GJA5_GJD3_GJA9_GJA10_GJC2_GJC1	GJA8	para-PS1	Moderate	15	38	4	155	11.25
GJA4_GJA1_GJA3_GJA8_GJA5_GJD3_GJA9_GJA10_GJC2_GJC1	GJA3	para-PS1	Moderate	8	27	5	113	5.39429
GJA4_GJA1_GJA3_GJA8_GJA5_GJD3_GJA9_GJA10_GJC2_GJC1	GJA1	para-PS1	Moderate	10	88	2	114	5.91837
COL6A2_COL6A1	COL6A1	para-PS1	Strong	15	38	3	325	30.9434
COL6A2_COL6A1	COL6A2	para-PS1	Strong	15	49	2	427	50.2734
PSEN1_PSEN2	PSEN2	para-PS1	Supporting	11	21	19	161	3.25658
FLNC_FLNA_FLNB	FLNB	para-PS1	Strong	2	84	1	962	22.3953
FLNC_FLNA_FLNB	FLNC	para-PS1	Strong	2	25	2	915	33.963
KCNJ6_KCNJ5_KCNJ9_KCNJ3_KCNJ18_KCNJ12_KCNJ2_KCNJ4_KCNJ14_KCNJ11_KCNJ8_KCNJ10_KCNJ15_KCNJ1_KCNJ16	KCNJ2	para-PS1	Supporting	15	63	6	92	3.14103
COL11A1_COL5A1_COL11A2_COL5A3_COL2A1_COL1A1_COL5A2_COL1A2_COL3A1_COL4A1_COL4A5_COL4A3_COL4A4_COL4A2_COL4A6_COL27A1_COL24A1	COL11A1	para-PS1	Moderate	22	13	38	583	10.2722
COL11A1_COL5A1_COL11A2_COL5A3_COL2A1_COL1A1_COL5A2_COL1A2_COL3A1_COL4A1_COL4A5_COL4A3_COL4A4_COL4A2_COL4A6_COL27A1_COL24A1	COL2A1	para-PS1	Moderate	125	138	13	343	13.0155
COL11A1_COL5A1_COL11A2_COL5A3_COL2A1_COL1A1_COL5A2_COL1A2_COL3A1_COL4A1_COL4A5_COL4A3_COL4A4_COL4A2_COL4A6_COL27A1_COL24A1	COL4A1	para-PS1	Moderate	38	79	15	451	10.09
COL11A1_COL5A1_COL11A2_COL5A3_COL2A1_COL1A1_COL5A2_COL1A2_COL3A1_COL4A1_COL4A5_COL4A3_COL4A4_COL4A2_COL4A6_COL27A1_COL24A1	COL4A2	para-PS1	Moderate	7	11	33	497	6.24579
COL11A1_COL5A1_COL11A2_COL5A3_COL2A1_COL1A1_COL5A2_COL1A2_COL3A1_COL4A1_COL4A5_COL4A3_COL4A4_COL4A2_COL4A6_COL27A1_COL24A1	COL1A1	para-PS1	Moderate	165	251	12	364	12.4279
COL11A1_COL5A1_COL11A2_COL5A3_COL2A1_COL1A1_COL5A2_COL1A2_COL3A1_COL4A1_COL4A5_COL4A3_COL4A4_COL4A2_COL4A6_COL27A1_COL24A1	COL3A1	para-PS1	Strong	178	195	8	335	20.4605
COL11A1_COL5A1_COL11A2_COL5A3_COL2A1_COL1A1_COL5A2_COL1A2_COL3A1_COL4A1_COL4A5_COL4A3_COL4A4_COL4A2_COL4A6_COL27A1_COL24A1	COL5A2	para-PS1	Supporting	7	12	44	404	3.7512
COL11A1_COL5A1_COL11A2_COL5A3_COL2A1_COL1A1_COL5A2_COL1A2_COL3A1_COL4A1_COL4A5_COL4A3_COL4A4_COL4A2_COL4A6_COL27A1_COL24A1	COL4A4	para-PS1	Moderate	46	69	46	534	5.04348
COL11A1_COL5A1_COL11A2_COL5A3_COL2A1_COL1A1_COL5A2_COL1A2_COL3A1_COL4A1_COL4A5_COL4A3_COL4A4_COL4A2_COL4A6_COL27A1_COL24A1	COL4A3	para-PS1	Moderate	54	93	40	481	4.78469
COL11A1_COL5A1_COL11A2_COL5A3_COL2A1_COL1A1_COL5A2_COL1A2_COL3A1_COL4A1_COL4A5_COL4A3_COL4A4_COL4A2_COL4A6_COL27A1_COL24A1	COL11A2	para-PS1	Moderate	7	15	32	442	4.71307
COL11A1_COL5A1_COL11A2_COL5A3_COL2A1_COL1A1_COL5A2_COL1A2_COL3A1_COL4A1_COL4A5_COL4A3_COL4A4_COL4A2_COL4A6_COL27A1_COL24A1	COL1A2	para-PS1	Moderate	187	223	28	348	6.12474
COL11A1_COL5A1_COL11A2_COL5A3_COL2A1_COL1A1_COL5A2_COL1A2_COL3A1_COL4A1_COL4A5_COL4A3_COL4A4_COL4A2_COL4A6_COL27A1_COL24A1	COL5A1	para-PS1	Moderate	8	29	27	557	4.67668
ACVR2B_ACVR2A_TGFBR2_ACVR1B_TGFBR1_ACVR1C_BMPR1B_BMPR1A_ACVRL1_ACVR1_AMHR2	BMPR1A	para-PS1	Moderate	10	13	5	139	12.5217
ACVR2B_ACVR2A_TGFBR2_ACVR1B_TGFBR1_ACVR1C_BMPR1B_BMPR1A_ACVRL1_ACVR1_AMHR2	ACVRL1	para-PS1	Moderate	30	181	4	133	4.86967
ACVR2B_ACVR2A_TGFBR2_ACVR1B_TGFBR1_ACVR1C_BMPR1B_BMPR1A_ACVRL1_ACVR1_AMHR2	TGFBR2	para-PS1	Supporting	20	95	7	145	3.7764
ACVR2B_ACVR2A_TGFBR2_ACVR1B_TGFBR1_ACVR1C_BMPR1B_BMPR1A_ACVRL1_ACVR1_AMHR2	BMPR1B	para-PS1	Moderate	4	11	6	164	7.55556
JAK1_TYK2_JAK3_JAK2_PTK2B_PTK2	JAK2	para-PS1	Strong	1	17	1	352	19.6111
FGFR1_FGFR2_FGFR3_FGFR4	FGFR2	para-PS1	Moderate	15	55	4	222	12.1071
FGFR1_FGFR2_FGFR3_FGFR4	FGFR3	para-PS1	Moderate	11	36	4	232	13.8085
FGFR1_FGFR2_FGFR3_FGFR4	FGFR1	para-PS1	Supporting	11	134	5	247	3.82345
CSF1R_KIT_PDGFRA_PDGFRB_FLT3	FLT3	para-PS1	Moderate	8	22	8	308	10.5333
CSF1R_KIT_PDGFRA_PDGFRB_FLT3	PDGFRA	para-PS1	Strong	9	6	3	342	69
CSF1R_KIT_PDGFRA_PDGFRB_FLT3	KIT	para-PS1	Strong	19	73	2	248	25.8152
CSF1R_KIT_PDGFRA_PDGFRB_FLT3	PDGFRB	para-PS1	Strong	6	12	5	342	23.1333
GJB5_GJB4_GJB3_GJB7_GJB2_GJB6_GJB1_GJC3	GJB3	para-PS1	Supporting	8	16	16	103	2.47917
GJB5_GJB4_GJB3_GJB7_GJB2_GJB6_GJB1_GJC3	GJB6	para-PS1	Supporting	8	11	14	80	2.82707
SLC2A5_SLC2A7_SLC2A9_SLC2A1_SLC2A4_SLC2A14_SLC2A3_SLC2A2_SLC2A11	SLC2A9	para-PS1	Moderate	4	6	11	196	7.52727
ACTR1B_ACTR1A_ACTA1_ACTC1_ACTA2_ACTG2_ACTG1_ACTB_ACTBL2_ACTRT3_ACTRT1_ACTRT2	ACTG2	para-PS1	Supporting	11	9	12	56	3.11667
DNAH7_DNAH3_DNAH1_DNAH6_DNAH2_DNAH10_DNAH11_DNAH9_DNAH8_DNAH5_DYNC1H1	DNAH5	para-PS1	Moderate	2	43	4	1674	18.6444
UGT2A3_UGT2A2_UGT2B28_UGT2B11_UGT2B10_UGT2B7_UGT2B4_UGT2B17_UGT2B15_UGT1A5_UGT1A3_UGT1A4_UGT1A1_UGT1A8_UGT1A9_UGT1A7_UGT1A10_UGT1A6_UGT8_UGT3A2_UGT3A1	UGT1A1	para-PS1	Moderate	42	24	10	197	13.1727
UGT2A3_UGT2A2_UGT2B28_UGT2B11_UGT2B10_UGT2B7_UGT2B4_UGT2B17_UGT2B15_UGT1A5_UGT1A3_UGT1A4_UGT1A1_UGT1A8_UGT1A9_UGT1A7_UGT1A10_UGT1A6_UGT8_UGT3A2_UGT3A1	UGT1A6	para-PS1	Moderate	42	0	12	186	16.5
UGT2A3_UGT2A2_UGT2B28_UGT2B11_UGT2B10_UGT2B7_UGT2B4_UGT2B17_UGT2B15_UGT1A5_UGT1A3_UGT1A4_UGT1A1_UGT1A8_UGT1A9_UGT1A7_UGT1A10_UGT1A6_UGT8_UGT3A2_UGT3A1	UGT1A10	para-PS1	Strong	42	0	11	219	20.9091
UGT2A3_UGT2A2_UGT2B28_UGT2B11_UGT2B10_UGT2B7_UGT2B4_UGT2B17_UGT2B15_UGT1A5_UGT1A3_UGT1A4_UGT1A1_UGT1A8_UGT1A9_UGT1A7_UGT1A10_UGT1A6_UGT8_UGT3A2_UGT3A1	UGT1A9	para-PS1	Strong	42	0	10	208	21.8
UGT2A3_UGT2A2_UGT2B28_UGT2B11_UGT2B10_UGT2B7_UGT2B4_UGT2B17_UGT2B15_UGT1A5_UGT1A3_UGT1A4_UGT1A1_UGT1A8_UGT1A9_UGT1A7_UGT1A10_UGT1A6_UGT8_UGT3A2_UGT3A1	UGT1A4	para-PS1	Strong	42	0	11	230	21.9091
UGT2A3_UGT2A2_UGT2B28_UGT2B11_UGT2B10_UGT2B7_UGT2B4_UGT2B17_UGT2B15_UGT1A5_UGT1A3_UGT1A4_UGT1A1_UGT1A8_UGT1A9_UGT1A7_UGT1A10_UGT1A6_UGT8_UGT3A2_UGT3A1	UGT1A5	para-PS1	Strong	42	0	10	196	20.6
UGT2A3_UGT2A2_UGT2B28_UGT2B11_UGT2B10_UGT2B7_UGT2B4_UGT2B17_UGT2B15_UGT1A5_UGT1A3_UGT1A4_UGT1A1_UGT1A8_UGT1A9_UGT1A7_UGT1A10_UGT1A6_UGT8_UGT3A2_UGT3A1	UGT1A7	para-PS1	Strong	42	0	10	192	20.2
UGT2A3_UGT2A2_UGT2B28_UGT2B11_UGT2B10_UGT2B7_UGT2B4_UGT2B17_UGT2B15_UGT1A5_UGT1A3_UGT1A4_UGT1A1_UGT1A8_UGT1A9_UGT1A7_UGT1A10_UGT1A6_UGT8_UGT3A2_UGT3A1	UGT1A3	para-PS1	Strong	42	0	11	213	20.3636
CNGA3_CNGA1_CNGA2_CNGA4_CNGB3_HCN1_HCN2_HCN3_KCNH8_KCNH4_KCNH3_KCNH2_KCNH6_KCNH7_KCNH1_KCNH5	KCNH1	para-PS1	Moderate	4	13	9	209	5.69935
CNGA3_CNGA1_CNGA2_CNGA4_CNGB3_HCN1_HCN2_HCN3_KCNH8_KCNH4_KCNH3_KCNH2_KCNH6_KCNH7_KCNH1_KCNH5	CNGA3	para-PS1	Supporting	13	95	12	251	2.63812
CNGA3_CNGA1_CNGA2_CNGA4_CNGB3_HCN1_HCN2_HCN3_KCNH8_KCNH4_KCNH3_KCNH2_KCNH6_KCNH7_KCNH1_KCNH5	CNGA1	para-PS1	Moderate	3	9	14	238	4.5
CNGA3_CNGA1_CNGA2_CNGA4_CNGB3_HCN1_HCN2_HCN3_KCNH8_KCNH4_KCNH3_KCNH2_KCNH6_KCNH7_KCNH1_KCNH5	KCNH2	para-PS1	Moderate	19	493	2	260	4.86133
NOTCH1_NOTCH2_NOTCH3	NOTCH2	para-PS1	Moderate	1	13	3	730	17.4524
NOTCH1_NOTCH2_NOTCH3	NOTCH1	para-PS1	Moderate	4	57	3	751	16.4809
FBN2_FBN1_FBN3	FBN1	para-PS1	Moderate	19	1359	1	781	10.7823
FBN2_FBN1_FBN3	FBN2	para-PS1	Moderate	19	47	39	913	7.0272
